# Machine Learning Reveals the Contribution of Rare Genetic Variants and Enhances Risk Prediction for Coronary Artery Disease in the Japanese Population

**DOI:** 10.1101/2024.08.13.24311909

**Authors:** Hirotaka Ieki, Kaoru Ito, Sai Zhang, Satoshi Koyama, Martin Kjellberg, Hiroki Yoshida, Ryo Kurosawa, Hiroshi Matsunaga, Kazuo Miyazawa, Nobuyuki Enzan, Changhoon Kim, Jeong-Sun Seo, Koichiro Higasa, Kouichi Ozaki, Yoshihiro Onouchi, The Biobank Japan Project, Koichi Matsuda, Yoichiro Kamatani, Chikashi Terao, Fumihiko Matsuda, Michael Snyder, Issei Komuro

## Abstract

Genome-wide association studies (GWASs) have advanced our understanding of coronary artery disease (CAD) genetics and enabled the development of polygenic risk scores (PRSs) for estimating genetic risk based on common variant burden. However, GWASs have limitations in analyzing rare variants due to insufficient statistical power, thereby constraining PRS performance. Here, we conducted whole genome sequencing of 1,752 Japanese CAD patients and 3,019 controls, applying a machine learning-based rare variant analytic framework. This approach identified 59 CAD-related genes, including known causal genes like *LDLR* and those not previously captured by GWASs. A rare variant-based risk score (RVS) derived from the framework significantly predicted CAD cases and cardiovascular mortality in an independent cohort. Notably, combining the RVS with traditional PRS improved CAD prediction compared to PRS alone (area under the curve, 0.66 vs 0.61; p=0.007). Our analyses reinforce the value of incorporating rare variant information, highlighting the potential for more comprehensive genetic assessment.
