## Supplementary Table S6 for "Machine Learning Reveals the Contribution of Rare Genetic Variants and Enhances Risk Prediction for Coronary Artery Disease in the Japanese Population"

### Sheet: Table S6
Table S6: Summary of 59 HEALCAD genes with gene-based annotation related to Figure 2A.
Gene Symbol	Normalized contribution to CAD	Entrez Gene Id	Gene Description	Tolerance score
				pLI	LOFOE
LDLR	0.104219	3949	low density lipoprotein receptor [Source:HGNC Symbol;Acc:HGNC:6547]	9.841e-24	0.86374
CCT6B	0.0969735	10693	chaperonin containing TCP1 subunit 6B [Source:HGNC Symbol;Acc:HGNC:1621]	5.6679e-11	0.76563
VRK2	0.0533377	7444	VRK serine/threonine kinase 2 [Source:HGNC Symbol;Acc:HGNC:12719]	1.5681e-11	0.72116
PIWIL2	0.0405296	55124	piwi like RNA-mediated gene silencing 2 [Source:HGNC Symbol;Acc:HGNC:17644]	2.7078e-08	0.42335
WBP2	0.0382165	23558	WW domain binding protein 2 [Source:HGNC Symbol;Acc:HGNC:12738]	0.34916	0.22859
WNT10A	0.0339301	80326	Wnt family member 10A [Source:HGNC Symbol;Acc:HGNC:13829]	4.1667e-09	0.8764
TSSK1B	0.0307413	83942	testis specific serine kinase 1B [Source:HGNC Symbol;Acc:HGNC:14968]	0.00013409	0.92629
RNF216	0.0296986	54476	ring finger protein 216 [Source:HGNC Symbol;Acc:HGNC:21698]	2.2561e-06	0.37576
SLC35G6	0.0261085	643664	solute carrier family 35 member G6 [Source:HGNC Symbol;Acc:HGNC:31351]	0.00053288	0.68483
FTO	0.0243156	79068	FTO alpha-ketoglutarate dependent dioxygenase [Source:HGNC Symbol;Acc:HGNC:24678]	8.364e-08	0.55979
EGFLAM	0.0242816	133584	EGF like, fibronectin type III and laminin G domains [Source:HGNC Symbol;Acc:HGNC:26810]	3.7564e-19	0.70475
GIT1	0.0233568	28964	GIT ArfGAP 1 [Source:HGNC Symbol;Acc:HGNC:4272]	0.99978	0.095984
KDR	0.0208076	3791	kinase insert domain receptor [Source:HGNC Symbol;Acc:HGNC:6307]	0.99982	0.1506
OR6X1	0.0207595	390260	olfactory receptor family 6 subfamily X member 1 [Source:HGNC Symbol;Acc:HGNC:14737]	0.0011048	0.75407
ST3GAL5	0.019147	8869	ST3 beta-galactoside alpha-2,3-sialyltransferase 5 [Source:HGNC Symbol;Acc:HGNC:10872]	0.0013115	0.41877
CYP27A1	0.0189255	1593	cytochrome P450 family 27 subfamily A member 1 [Source:HGNC Symbol;Acc:HGNC:2605]	5.2916e-19	1.0038
FAM193B	0.0186228	54540	family with sequence similarity 193 member B [Source:HGNC Symbol;Acc:HGNC:25524]	0.9933	0.10659
ZBTB18	0.0181041	10472	zinc finger and BTB domain containing 18 [Source:HGNC Symbol;Acc:HGNC:13030]	0.99658	0
PLA2G16	0.0173024	11145	phospholipase A and acyltransferase 3 [Source:HGNC Symbol;Acc:HGNC:17825]	1.8145e-06	1.2053
OPTN	0.0171534	10133	optineurin [Source:HGNC Symbol;Acc:HGNC:17142]	5.91e-18	0.9164
ZNF25	0.0171325	219749	zinc finger protein 25 [Source:HGNC Symbol;Acc:HGNC:13043]	4.0774e-05	0.53396
TFF2	0.0169872	7032	trefoil factor 2 [Source:HGNC Symbol;Acc:HGNC:11756]	2.2197e-07	1.3024
RPUSD2	0.0168622	27079	RNA pseudouridine synthase domain containing 2 [Source:HGNC Symbol;Acc:HGNC:24180]	8.8012e-07	0.67072
CIDEC	0.015981	63924	cell death inducing DFFA like effector c [Source:HGNC Symbol;Acc:HGNC:24229]	0.0089662	0.44837
SLC12A4	0.0143156	6560	solute carrier family 12 member 4 [Source:HGNC Symbol;Acc:HGNC:10913]	2.0528e-11	0.49267
BOLL	0.0136024	66037	boule homolog, RNA binding protein [Source:HGNC Symbol;Acc:HGNC:14273]	0.058307	0.29168
FREM3	0.0132435	166752	FRAS1 related extracellular matrix 3 [Source:HGNC Symbol;Acc:HGNC:25172]	1.5219e-19	0.67221
LRRC31	0.0125646	79782	leucine rich repeat containing 31 [Source:HGNC Symbol;Acc:HGNC:26261]	2.0007e-06	0.54492
DERL1	0.012337	79139	derlin 1 [Source:HGNC Symbol;Acc:HGNC:28454]	0.00021136	0.48225
NTRK3	0.0120855	4916	neurotrophic receptor tyrosine kinase 3 [Source:HGNC Symbol;Acc:HGNC:8033]	0.9983	0.123
SHROOM3	0.0115474	57619	shroom family member 3 [Source:HGNC Symbol;Acc:HGNC:30422]	0.31709	0.22852
KLF9	0.0112702	687	KLF transcription factor 9 [Source:HGNC Symbol;Acc:HGNC:1123]	0.88783	0
MTO1	0.0111367	25821	mitochondrial tRNA translation optimization 1 [Source:HGNC Symbol;Acc:HGNC:19261]	7.38e-06	0.41556
SIVA1	0.011078	10572	SIVA1 apoptosis inducing factor [Source:HGNC Symbol;Acc:HGNC:17712]	0.025729	0.41607
PRSS3	0.0103128	5646	serine protease 3 [Source:HGNC Symbol;Acc:HGNC:9486]	3.5636e-12	1.4103
GALK1	0.00998633	2584	galactokinase 1 [Source:HGNC Symbol;Acc:HGNC:4118]	1.042e-05	0.64398
CLDN14	0.00982152	23562	claudin 14 [Source:HGNC Symbol;Acc:HGNC:2035]	0.00011061	0.9677
TSPAN14	0.00867174	81619	tetraspanin 14 [Source:HGNC Symbol;Acc:HGNC:23303]	0.97908	0.061563
COMMD10	0.00825762	51397	COMM domain containing 10 [Source:HGNC Symbol;Acc:HGNC:30201]	6.4803e-12	1.3279
CPOX	0.00746972	1371	coproporphyrinogen oxidase [Source:HGNC Symbol;Acc:HGNC:2321]	0.17152	0.25789
RGSL1	0.00726658	353299	regulator of G protein signaling like 1 [Source:HGNC Symbol;Acc:HGNC:18636]	2.0941e-11	0.51539
SPOPL	0.00713112	339745	speckle type BTB/POZ protein like [Source:HGNC Symbol;Acc:HGNC:27934]	0.011897	0.31988
DIS3L2	0.00691319	129563	DIS3 like 3'-5' exoribonuclease 2 [Source:HGNC Symbol;Acc:HGNC:28648]	0.944	0.18027
CLN6	0.00655801	54982	CLN6 transmembrane ER protein [Source:HGNC Symbol;Acc:HGNC:2077]	0.00010025	0.62786
VPS4B	0.00587771	9525	vacuolar protein sorting 4 homolog B [Source:HGNC Symbol;Acc:HGNC:10895]	0.23026	0.24213
REM1	0.00586852	28954	RRAD and GEM like GTPase 1 [Source:HGNC Symbol;Acc:HGNC:15922]	5.3363e-08	0.88786
SEC14L1	0.00574632	6397	SEC14 like lipid binding 1 [Source:HGNC Symbol;Acc:HGNC:10698]	0.63264	0.20899
DOCK2	0.00474936	1794	dedicator of cytokinesis 2 [Source:HGNC Symbol;Acc:HGNC:2988]	0.99969	0.17963
RBM12	0.00455138	10137	RNA binding motif protein 12 [Source:HGNC Symbol;Acc:HGNC:9898]	0.0021086	0.43766
PAM16	0.00402729	51025	presequence translocase associated motor 16 [Source:HGNC Symbol;Acc:HGNC:29679]	0.23509	0.27321
LUC7L3	0.00342502	51747	LUC7 like 3 pre-mRNA splicing factor [Source:HGNC Symbol;Acc:HGNC:24309]	0.99999	0
SMYD5	0.00342404	10322	SMYD family member 5 [Source:HGNC Symbol;Acc:HGNC:16258]	0.013063	0.31668
SLC27A5	0.00326577	10998	solute carrier family 27 member 5 [Source:HGNC Symbol;Acc:HGNC:10999]	8.3678e-15	0.85843
SLC7A11	0.00316233	23657	solute carrier family 7 member 11 [Source:HGNC Symbol;Acc:HGNC:11059]	5.6817e-05	0.45967
TFPI2	0.00290136	7980	tissue factor pathway inhibitor 2 [Source:HGNC Symbol;Acc:HGNC:11761]	0.00084274	0.62032
PIH1D2	0.00175188	120379	PIH1 domain containing 2 [Source:HGNC Symbol;Acc:HGNC:25210]	7.5463e-09	0.9349
DCP2	0.00135196	167227	decapping mRNA 2 [Source:HGNC Symbol;Acc:HGNC:24452]	0.66403	0.1967
CEP19	0.00058428	84984	centrosomal protein 19 [Source:HGNC Symbol;Acc:HGNC:28209]	0.015687	0.47679
MYO6	0.00024935	4646	myosin VI [Source:HGNC Symbol;Acc:HGNC:7605]	2.4287e-05	0.29985
A list of 59 HEAL_CAD genes identified and its gene-level annotation.
CAD, coronary artery disease; pLI, probability of loss-of-function intolerant score from gnomAD; LOFOE, observed and expected ratio of loss-of-function variant from gnomAD
