## Supplementary Table S8 for "Machine Learning Reveals the Contribution of Rare Genetic Variants and Enhances Risk Prediction for Coronary Artery Disease in the Japanese Population"

### Sheet: Sheet1
Table S8: The 46 protein interaction modules identified in MI. Related to Figure 2C.
Module ID	Genes
M_1	A2M	ACAN	ACE	ACE2	ACTB	ADAM17	ADIPOQ	AGER	AGT	AIF1	AKT1	ALB	ALK	ANGPT1	ANGPT2
	ANPEP	ANXA2	ANXA5	APOE	APP	AREG	ARG1	ARRB1	ARRB2	AXL	B2M	BCL2	BCL2L1	BCL6	BDNF
	BIRC2	BIRC3	BSG	BTK	BTLA	C3	CALR	CAMP	CASP1	CASP3	CASP8	CASP9	CAV1	CBFB	CBL
	CCK	CCL1	CCL11	CCL13	CCL17	CCL19	CCL2	CCL20	CCL21	CCL22	CCL25	CCL26	CCL27	CCL3	CCL3L1
	CCL4	CCL5	CCL7	CCN2	CCND1	CCR1	CCR10	CCR3	CCR5	CCR6	CCR7	CCR8	CCR9	CCRL2	CD163
	CD19	CD1C	CD1D	CD2	CD209	CD22	CD24	CD247	CD27	CD274	CD28	CD33	CD34	CD36	CD38
	CD3D	CD3E	CD3G	CD4	CD40	CD40LG	CD44	CD47	CD5	CD63	CD68	CD69	CD7	CD79A	CD79B
	CD80	CD81	CD83	CD86	CD8A	CD9	CDH2	CDH5	CEBPA	CEBPB	CHUK	CISH	CLEC7A	CNTF	CR2
	CREB1	CRK	CRKL	CRLF2	CRP	CSF1	CSF1R	CSF2	CSF2RB	CSF3	CSF3R	CSK	CTLA4	CTNNB1	CTSS
	CX3CL1	CX3CR1	CXCL1	CXCL10	CXCL11	CXCL12	CXCL13	CXCL16	CXCL2	CXCL3	CXCL5	CXCL6	CXCL8	CXCL9	CXCR1
	CXCR2	CXCR3	CXCR4	CXCR5	CXCR6	CYBB	DCN	DPP4	EDN1	EGF	EGFR	EIF2AK2	ELANE	ENG	EOMES
	EPHA2	EPO	EPOR	ERBB2	ERBB3	ERBB4	ERVW-1	ESR1	F3	FADD	FAS	FASLG	FCER1G	FCGR1A	FCGR2A
	FCGR2B	FGF1	FGF10	FGF13	FGF16	FGF17	FGF18	FGF19	FGF2	FGF20	FGF22	FGF23	FGF3	FGF4	FGF5
	FGF6	FGF7	FGF8	FGF9	FGFR1	FGFR2	FGFR3	FGFR4	FGR	FLT1	FLT3	FLT4	FN1	FOS	FOXO1
	FOXP3	FRS2	FURIN	FYN	GAB1	GAB2	GAPDH	GATA3	GFAP	GHR	GPT	GRAP2	GRB2	GZMB	HAVCR2
	HBEGF	HCK	HGF	HIF1A	HLA-A	HLA-DRA	HLA-DRB1	HMGB1	HMOX1	HRAS	HSP90AA1	HSP90AB1	HSPA4	HSPG2	ICAM1
	ICOS	IDO1	IFNA1	IFNA10	IFNA13	IFNA14	IFNA16	IFNA17	IFNA2	IFNA21	IFNA4	IFNA5	IFNA6	IFNA7	IFNA8
	IFNAR1	IFNAR2	IFNB1	IFNG	IFNGR1	IFNL1	IFNLR1	IGF1	IGF1R	IGF2	IGFBP3	IGLL5	IKBKB	IKBKE	IKBKG
	IL10	IL10RA	IL10RB	IL11	IL12RB1	IL12RB2	IL13	IL13RA1	IL13RA2	IL15	IL17A	IL17F	IL17RA	IL18	IL1A
	IL1B	IL1R1	IL1RN	IL2	IL20RA	IL20RB	IL21	IL21R	IL22	IL22RA1	IL23A	IL23R	IL24	IL27RA	IL2RA
	IL2RB	IL2RG	IL3	IL33	IL3RA	IL4	IL4R	IL5	IL5RA	IL6	IL6R	IL6ST	IL7	IL7R	IL9
	INPP5D	INS	INSR	IRAK1	IRAK4	IRF1	IRF3	IRF4	IRF7	IRF8	IRF9	IRS1	IRS2	IRS4	ITGA2B
	ITGA4	ITGAE	ITGAL	ITGAM	ITGAX	ITGB1	ITGB2	ITGB3	ITIH4	ITK	JAK1	JAK2	JAK3	JUN	KDR
	KIT	KITLG	KLRC1	KLRD1	KLRG1	KLRK1	KRAS	LAG3	LAMP1	LCN2	LCP2	LEP	LEPR	LGALS3	LGALS9
	LIF	LIFR	LILRB2	LRP1	LTA	LTF	LY96	LYN	MAP2K1	MAP3K1	MAPK1	MAPK14	MAPK3	MAPK8	MBP
	MET	MME	MMP1	MMP2	MMP3	MMP7	MMP9	MPL	MPO	MRC1	MSN	MTOR	NCAM1	NCF1	NCR1
	NFKB1	NFKB2	NFKBIA	NGF	NGFR	NLRP3	NOD2	NOS2	NOS3	NOTCH1	NR3C1	NRAS	NRP1	NTRK1	NTRK2
	OCLN	OSM	OSMR	PAX5	PDCD1	PDCD1LG2	PDGFA	PDGFB	PDGFRA	PDGFRB	PECAM1	PF4	PGF	PGR	PIK3CA
	PIK3CB	PIK3CD	PIK3CG	PIK3R1	PIK3R2	PIK3R3	PLAT	PLAU	PLAUR	PLCG1	PLCG2	PPARG	PPBP	PRF1	PRKCD
	PRL	PRLR	PROM1	PTEN	PTGS2	PTK2	PTK2B	PTPN1	PTPN11	PTPN22	PTPN6	PTPRC	PXDN	PXDNL	PXN
	RAF1	REL	RELA	REN	RETN	RETNLB	RHOA	RIGI	RIPK1	RIPK2	RIPK3	RUNX1	RUNX2	RUNX3	S100A8
	SAA1	SCARB1	SCARB2	SDC1	SELE	SELL	SELP	SELPLG	SERPINE1	SHC1	SHC2	SHC3	SHC4	SIRPA	SLAMF1
	SNAI1	SOCS1	SOCS3	SOS1	SPI1	SPN	SPP1	SRC	STAT1	STAT2	STAT3	STAT4	STAT5A	STAT5B	STAT6
	SYK	TAB1	TAB2	TBK1	TBX21	TEK	TFRC	TGFA	TGFB1	TGFB2	TGFBR2	THBD	THBS1	THPO	THY1
	TIGIT	TIMP1	TIRAP	TLR1	TLR2	TLR3	TLR4	TLR5	TLR7	TLR8	TLR9	TNF	TNFAIP3	TNFRSF10A	TNFRSF13C
	TNFRSF14	TNFRSF18	TNFRSF1A	TNFRSF1B	TNFRSF4	TNFRSF8	TNFSF11	TNFSF12	TNFSF13B	TRADD	TRAF1	TRAF2	TRAF3	TRAF6	TREM2
	TSLP	TYK2	TYROBP	VAV1	VAV2	VAV3	VCAM1	VEGFC	VIM	VTN	VWF	XCR1	ZAP70
M_3	AAR2	ACIN1	AGO2	ALKBH5	ALYREF	AQR	ARMC7	ATXN2	BCAS2	BCLAF1	BUD13	BUD31	C19orf54	C6orf52	CACTIN
	CASC3	CCAR1	CCDC12	CCDC9	CD2BP2	CDC40	CDC5L	CELF1	CHERP	CHTOP	CIR1	CLK2	CLK3	CLNS1A	CLP1
	COIL	CPSF1	CPSF2	CPSF3	CPSF4	CPSF6	CPSF7	CRIPT	CRNKL1	CSDE1	CSTF1	CSTF2	CSTF2T	CSTF3	CTNNBL1
	CWC15	CWC22	CWC25	CWC27	CWF19L2	DCP1A	DCP2	DDX1	DDX17	DDX20	DDX21	DDX23	DDX39A	DDX39B	DDX3X
	DDX41	DDX42	DDX46	DDX5	DDX6	DEK	DGCR8	DHX15	DHX16	DHX34	DHX35	DHX38	DHX8	DHX9	DNAJC8
	EDC3	EDC4	EIF4A3	EIF4E	ELAVL1	ERH	EWSR1	FAM32A	FIP1L1	FMC1-LUC7L2	FMR1	FRG1	FUBP1	FUS	FXR1
	FXR2	FYTTD1	G3BP1	GEMIN2	GEMIN4	GEMIN5	GEMIN6	GEMIN7	GEMIN8	GLE1	GPKOW	HEXIM1	HNRNPA0	HNRNPA1	HNRNPA2B1
	HNRNPA3	HNRNPAB	HNRNPC	HNRNPD	HNRNPDL	HNRNPF	HNRNPH1	HNRNPH2	HNRNPH3	HNRNPK	HNRNPL	HNRNPM	HNRNPR	HNRNPU	HNRNPUL1
	HTATSF1	IGF2BP1	IK	ILF2	ISY1	ISY1-RAB43	KHDRBS1	KHSRP	KIN	LARP7	LRMDA	LSM1	LSM10	LSM11	LSM14A
	LSM2	LSM3	LSM4	LSM5	LSM6	LSM7	LSM8	LUC7L	LUC7L2	LUC7L3	MAGOH	MAGOHB	MATR3	MBNL1	MEPCE
	METTL3	MFAP1	NAA38	NCBP1	NCBP2	NCBP2L	NCBP3	NKAP	NONO	NUDT21	NXF1	NXF2B	NXF3	NXT1	PABPN1
	PAPOLA	PAPOLB	PAPOLG	PATL1	PCBP1	PCBP2	PCF11	PDCD7	PHAX	PHF5A	PLRG1	PNISR	PNN	POLDIP3	PPIE
	PPIG	PPIH	PPIL1	PPIL2	PPIL3	PPP1R8	PPWD1	PQBP1	PRCC	PRKRIP1	PRMT1	PRPF18	PRPF19	PRPF3	PRPF31
	PRPF38A	PRPF39	PRPF4	PRPF40A	PRPF40B	PRPF4B	PRPF6	PRPF8	PSME3IP1	PTBP1	PTBP2	PUF60	PURA	PYM1	RAE1
	RALY	RBBP6	RBFOX2	RBM10	RBM14	RBM15	RBM17	RBM22	RBM25	RBM39	RBM4	RBM41	RBM42	RBM48	RBM5
	RBM7	RBM8A	RBMX	RBMX2	RNF113A	RNMT	RNPC3	RNPS1	SAFB	SAP18	SARNP	SART1	SART3	SCNM1	SDE2
	SF1	SF3A1	SF3A2	SF3A3	SF3B1	SF3B2	SF3B3	SF3B4	SF3B5	SF3B6	SFPQ	SLBP	SLU7	SMG1	SMG5
	SMG6	SMG7	SMN1	SMN2	SMNDC1	SMU1	SNIP1	SNRNP200	SNRNP25	SNRNP27	SNRNP35	SNRNP40	SNRNP48	SNRNP70	SNRPA
	SNRPA1	SNRPB	SNRPB2	SNRPC	SNRPD1	SNRPD2	SNRPD3	SNRPE	SNRPF	SNRPG	SNRPN	SNUPN	SNW1	SON	SREK1
	SRPK1	SRPK2	SRRM1	SRRM2	SRRT	SRSF1	SRSF10	SRSF11	SRSF2	SRSF3	SRSF4	SRSF5	SRSF6	SRSF7	SRSF8
	SRSF9	SSB	STAU1	STRAP	SUGP1	SYF2	SYMPK	TAF15	TARBP2	TARDBP	TCERG1	TCERG1L	TEP1	TFIP11	THOC1
	THOC2	THOC3	THOC5	THOC6	THOC7	TIA1	TIAL1	TNPO3	TNRC6A	TRA2A	TRA2B	TRNAU1AP	TUT1	TXNL4A	TXNL4B
	U2AF1	U2AF2	U2SURP	UBL5	UPF1	UPF2	UPF3A	UPF3B	USP39	VIRMA	WBP11	WBP4	WDR25	WDR33	WDR70
	WRAP53	XAB2	XPO1	XRN2	YBX1	YJU2	YTHDC1	YTHDC2	ZC3H11A	ZC3H14	ZC3H18	ZCRB1	ZMAT2	ZMAT5	ZNF830
	ZRSR2
M_8	ADRM1	AMFR	ARIH1	ATXN3	ATXN3L	BIRC7	BRAP	BTRC	CDC34	COPS5	COPS6	CUL1	CYLD	DCUN1D1	DDI2
	EPN2	EPS15	EPS15L1	FAF1	FBXW7	GGA3	HECW1	HGS	HUWE1	IDE	IFIH1	ITCH	JOSD1	JOSD2	KLF1
	LNX1	MAVS	MDM4	MINDY1	MINDY2	MYCBP2	MYO6	MYSM1	NBR1	NEDD4	NEDD4L	NEDD8	NOD1	NPLOC4	NSFL1C
	OPTN	OTUB1	OTUB2	OTUD5	OTUD7B	OTULIN	PEDS1-UBE2V1	PICALM	PINK1	PLAA	POLI	PRKN	PSMA1	PSMA2	PSMA3
	PSMA4	PSMA5	PSMA6	PSMA7	PSMA8	PSMB1	PSMB10	PSMB2	PSMB3	PSMB4	PSMB5	PSMB6	PSMB7	PSMB8	PSMB9
	PSMC1	PSMC3	PSMC4	PSMC5	PSMC6	PSMD1	PSMD11	PSMD12	PSMD13	PSMD14	PSMD2	PSMD3	PSMD4	PSMD5	PSMD6
	PSMD7	PSMD8	PSME1	PSME2	PSME4	RAD23A	RAD23B	RBCK1	RLIM	RNF111	RNF13	RNF181	RNF216	RNF31	RNF38
	RNF5	SEM1	SHARPIN	SKP1	SMURF1	SMURF2	SPRTN	SQSTM1	STAM	STAM2	STAMBP	STAMBPL1	STUB1	SUMO3	TAB3
	TAX1BP1	TDP2	TNIP1	TNIP2	TOM1	TRIM21	TRIM23	TRIM25	TRIM32	TRIP12	TSG101	UBA1	UBA2	UBA3	UBA5
	UBA6	UBA7	UBB	UBC	UBD	UBE2B	UBE2D1	UBE2D2	UBE2D3	UBE2D4	UBE2E1	UBE2E2	UBE2E3	UBE2G1	UBE2G2
	UBE2J1	UBE2J2	UBE2K	UBE2L3	UBE2L5	UBE2L6	UBE2M	UBE2N	UBE2O	UBE2R2	UBE2U	UBE2V1	UBE2V2	UBE2W	UBE2Z
	UBE3A	UBE3C	UBE4A	UBE4B	UBL7	UBQLN1	UBQLN2	UBQLN4	UBR1	UBXN1	UBXN7	UCHL1	UCHL3	UCHL5	UFD1
	USP12	USP13	USP14	USP15	USP2	USP21	USP25	USP27X	USP28	USP3	USP30	USP34	USP4	USP46	USP5
	USP8	USP9X	VCP	VHL	VPS36	WDR48	WWP1	WWP2	XIAP	YOD1	ZFAND2B	ZRANB1	ZUP1
M_13	ABI1	ABI2	ABL1	ACTG1	ACTN1	ACTN4	ACTR2	ACTR3	ACTR3B	ACTR3C	APBB1IP	ARF6	ARHGAP1	ARHGAP35	ARHGDIA
	ARHGEF12	ARHGEF6	ARHGEF7	ARPC1A	ARPC1B	ARPC2	ARPC3	ARPC4	ARPC5	ARPC5L	ASAP1	BAIAP2	BCAR1	BIN1	BLNK
	BRK1	CD2AP	CFL1	CFL2	CTNND1	CTTN	CYBA	CYFIP1	CYFIP2	DCC	DIAPH3	DNM1	DNM2	DOCK1	DOCK2
	ELMO1	ELMO2	ENAH	EPHB2	EPS8	EVL	EZR	FERMT3	FLNA	FLNB	FLNC	FSCN1	FYB1	GIT1	GIT2
	GSN	HCLS1	ILK	INPPL1	IQGAP1	ITSN1	ITSN2	KIRREL1	LAPTM5	LIMK1	LIMS1	MAP2K4	MCF2	NCK1	NCK2
	NCKAP1	NCKAP1L	NCKIPSD	NEDD9	NOX1	NPHS1	PAK1	PAK2	PAK3	PAK4	PAK5	PAK6	PARVA	PARVB	PARVG
	PFN1	PFN3	PFN4	PIP4K2A	PIP4K2B	PIP4K2C	PIP5K1A	PIP5K1B	PIP5K1C	PLEK	PLEK2	PLXNA1	PLXNA2	PLXNA3	PLXNA4
	PRKD1	PTK6	PTPN12	RABIF	RAC1	RAC2	RAC3	RALA	RAP1A	RAP1B	RAPGEF1	RAPH1	RASA1	RASGRP1	RHOB
	RHOC	RHOD	RHOG	RHOJ	RHOQ	RHOU	ROBO1	ROBO2	ROCK1	RRAS	SCIN	SH3BP2	SH3KBP1	SH3PXD2A	SKAP1
	SORBS1	SOS2	SYNJ2	TGFB1I1	TIAM1	TJP1	TLN1	TLN2	TNK2	TWF1	VASP	VCL	WAS	WASF1	WASF2
	WASF3	WASL	WIPF1	WIPF2	YES1	ZYX
M_21	OR10A6	OR10A7	OR10AD1	OR10G2	OR10G3	OR10G6	OR10G8	OR10H1	OR10H4	OR10J1	OR10J5	OR10K2	OR10V1	OR11A1	OR11H12
	OR11H2	OR11L1	OR13A1	OR13J1	OR14I1	OR1A1	OR1D2	OR1D5	OR2A12	OR2A14	OR2A25	OR2A42	OR2A5	OR2A7	OR2AE1
	OR2AG2	OR2AP1	OR2B2	OR2B3	OR2B6	OR2H1	OR2K2	OR2L3	OR2L5	OR2L8	OR2T11	OR2T34	OR2V1	OR2Y1	OR4A47
	OR4B1	OR4C46	OR4D2	OR4E1	OR4S1	OR4X1	OR4X2	OR51A2	OR51A7	OR51B5	OR51F2	OR51G2	OR51S1	OR52A5	OR52B2
	OR52E6	OR52I1	OR52L1	OR52W1	OR56A4	OR5A1	OR5A2	OR5AK2	OR5AN1	OR5AU1	OR5B17	OR5B21	OR5B3	OR5C1	OR5D16
	OR5D18	OR5K2	OR5L1	OR5M1	OR5P2	OR5P3	OR6C1	OR6C2	OR6C75	OR6F1	OR6K2	OR6X1	OR6Y1	OR7A5	OR7C1
	OR7D4	OR7E24	OR8B12	OR8B3	OR8B4	OR8B8	OR8D2	OR8G1	OR8K3	OR8K5	OR9A4	OR9G1
M_25	ACOT1	ACOT2	ACOT4	ADPGK	ALDOA	ALDOB	ALDOC	AMDHD2	AMY1B	AMY1C	AMY2B	BPGM	DERA	ENO1	ENO2
	ENO3	ENO4	FBP1	FBP2	FCSK	FUCA1	G6PC1	G6PC2	G6PD	GAA	GALE	GALK1	GALM	GANC	GAPDHS
	GBE1	GCK	GCKR	GK	GK2	GNE	GNPDA1	GNPDA2	GNPNAT1	GPI	H6PD	HK1	HK2	HK3	HKDC1
	IDNK	KHK	LCT	LDHD	MGAM	MGAM2	MINPP1	MPI	NADK	NAGK	PDK1	PFKFB1	PFKFB2	PFKFB3	PFKFB4
	PFKL	PFKM	PFKP	PGAM1	PGAM2	PGAM4	PGK1	PGK2	PGLS	PGM3	PGM5	PMM1	PMM2	PNMA8B	PRPS1
	PRPS1L1	PRPS2	PUDP	RBKS	RBM45	RPE	RPEL1	RPIA	SI	SLC2A1	SLC2A2	SLC2A3	SLC37A4	TIGAR	TKFC
	TKTL1	TKTL2	TPI1	TREH	XYLB
M_26	ABTB1	ANKFY1	BTBD1	BTBD10	BTBD2	BTBD6	CAND1	CAND2	CELA1	COPS2	COPS3	COPS4	COPS7A	COPS7B	COPS8
	CUL3	CUL4B	CUL5	CUL9	DCUN1D2	DCUN1D3	DCUN1D4	DCUN1D5	DIABLO	DVL2	ENC1	FBXW11	GAN	GLI1	GLI2
	GLI3	GLMN	GPS1	HEY1	IBTK	KBTBD13	KBTBD2	KBTBD4	KBTBD6	KBTBD7	KBTBD8	KCTD10	KCTD11	KCTD13	KCTD17
	KCTD2	KCTD5	KCTD6	KCTD7	KCTD9	KEAP1	KLHL10	KLHL11	KLHL12	KLHL13	KLHL15	KLHL17	KLHL18	KLHL2	KLHL20
	KLHL21	KLHL22	KLHL23	KLHL24	KLHL25	KLHL3	KLHL31	KLHL40	KLHL42	KLHL5	KLHL6	KLHL7	KLHL8	KLHL9	LZTR1
	MAP1LC3B	NAE1	NEIL2	NFE2L2	PDCD6	PEF1	RCBTB1	RHOBTB1	RHOBTB2	RHOBTB3	RNF7	SPOP	SPOPL	SUFU	TNFAIP1
	UBE2F	WNK1	WNK4	ZBTB16	ZSWIM8
M_27	AHSA1	BAG1	BAG2	BAG3	BAG4	BAG5	CCT3	CCT6A	CCT6B	CDC37	CFTR	CLPB	CLTA	CLTCL1	DERL1
	DNAJA1	DNAJA2	DNAJA3	DNAJA4	DNAJB1	DNAJB11	DNAJB12	DNAJB14	DNAJB2	DNAJB4	DNAJB5	DNAJB6	DNAJB8	DNAJB9	DNAJC13
	DNAJC18	DNAJC2	DNAJC3	DNAJC5	DNAJC6	DNAJC7	FKBP4	FKBP5	FUNDC1	GAK	GRPEL1	GRPEL2	HIKESHI	HSP90B1	HSPA12A
	HSPA12B	HSPA13	HSPA14	HSPA1A	HSPA1B	HSPA1L	HSPA2	HSPA4L	HSPA5	HSPA6	HSPA8	HSPB1	HSPB2	HSPB3	HSPB8
	HSPE1	HSPH1	HTT	HYOU1	LALBA	LAMP2	LRRK1	LRRK2	MEF2D	METTL21A	PARK7	PDIA3	PLIN2	PLIN3	PPIA
	PPID	PPP5C	PRDX1	PTGES3	RAB5C	SGTA	SNCA	SOD1	ST13	STIP1	SYT1	TOMM70	TTC1	TUBA1B	TUBB2A
	TUBB3	TUBB4A	TUBB6	YWHAE
M_31	AACS	AASDH	ACAA1	ACAA2	ACAD10	ACAD11	ACAD8	ACADL	ACADM	ACADSB	ACADVL	ACAT1	ACAT2	ACOT8	ACOX1
	ACOX2	ACOX3	ACOXL	ACSL1	ACSL3	ACSL5	ACSL6	ACSM2A	ACSM2B	ACSM3	ACSM5	ACYP1	ACYP2	ALDH8A1	AMACR
	AUH	BDH1	BDH2	CARTPT	CAT	CMBL	CPT1A	CPT1B	CPT1C	CPT2	CRAT	CROT	CRYL1	DECR1	DECR2
	DIP2A	DIP2B	DIP2C	ECH1	ECHDC2	ECHS1	ECI1	ECI2	ETFB	ETFDH	ETHE1	FASN	GCDH	HADH	HADHA
	HADHB	HLCS	HMGCS2	HSD17B4	HSDL2	HTD2	IVD	L1TD1	MECR	MLYCD	OLAH	OXCT1	OXCT2	OXSM	PECR
	PEX10	PEX5	PHYH	SBSPON	SCP2	SLC25A20	SLC27A1	SLC27A2	SLC27A4	SLC27A5	SMIM24	SMIM44	SUGCT	TYSND1
M_32	ABRAXAS2	AIFM2	ARID3A	BCL2L14	BRPF3	BTG2	CABLES1	CAPN2	CCAR2	CCDC106	CCDC8	CCNG1	CDKN2C	CITED2	DDIT4
	DMTF1	DRAM1	DYRK2	E2F7	E4F1	FBXO11	FBXO42	FBXW8	GADD45G	GDF15	GSDME	HERC1	HIPK1	HIPK3	HIPK4
	IKBIP	ING5	JMY	KLF6	LGALS4	LMO3	MAGEA2B	MAGED2	MAPKAPK5	NDN	NDRG1	NUAK1	NUPR1	OBSL1	PADI4
	PATZ1	PCBP4	PERP	PIDD1	PIN1	PLAGL1	PLK2	PLK3	POLK	POU4F1	POU4F2	PPM1D	PPP1R13B	PPP1R13L	PRIMA1
	RCHY1	RFFL	RGCC	SERPINB5	SESN3	SETD9	SLC7A11	SMYD2	STEAP3	TNFRSF10D	TOP1MT	TP53AIP1	TP53I3	TP53INP1	TP53RK
	TP63	TP73	TRIAP1	UHRF2	USP11	USP24	USP42	VENTX	ZMAT3	ZNF148	ZNF385A	ZNF420
M_33	A3GALT2	A4GALT	ABO	ASGR1	ASGR2	B3GALNT1	B3GALT1	B3GALT2	B3GALT4	B3GALT5	B3GNT2	B3GNT3	B3GNT4	B3GNT5	B3GNT6
	B4GALNT1	B4GALNT2	B4GALNT3	B4GALNT4	B4GALT1	B4GALT2	B4GALT3	B4GALT4	B4GALT5	B4GALT6	C1GALT1	C1GALT1C1	C1GALT1C1L	CHPF	CHPF2
	CHSY1	CHSY3	CSGALNACT1	CSGALNACT2	FUT2	FUT3	FUT4	FUT5	FUT6	FUT7	FUT9	GALNT1	GALNT10	GALNT11	GALNT12
	GALNT15	GALNT16	GALNT17	GALNT18	GALNT2	GALNT3	GALNT4	GALNT5	GALNT6	GALNT7	GALNT8	GALNT9	GALNTL5	GALNTL6	GBGT1
	GCNT1	GCNT2	GCNT3	GCNT4	GLB1	HEXA	HEXB	MGAT5B	NAGA	SLC33A1	ST3GAL1	ST3GAL2	ST3GAL4	ST3GAL5	ST3GAL6
	ST6GAL1	ST6GAL2	ST6GALNAC1	ST6GALNAC2	ST6GALNAC3	ST6GALNAC4	ST6GALNAC5	ST6GALNAC6	ST8SIA1
M_34	ACHE	ADAM10	ADAM9	APBA2	APBA3	APBB1	APBB2	APBB3	APH1A	APH1B	APLP1	APLP2	APOA4	APOA5	APOC1
	APOC2	APOC4	APOL1	APOM	APPBP2	APPL1	BACE1	BACE2	C9orf72	CASP6	CETP	CHRNA7	CLSTN1	CNTN1	CNTN2
	CNTN3	CNTN4	CNTN5	COL25A1	CRYAB	CTRL	CTSB	CTSD	DBI	DISC1	ECE1	ECE2	GGA1	GSAP	GULP1
	HMOX2	HSD17B10	ITM2B	KLC1	KLC2	KLC3	KLC4	LRP1B	LRP4	MAPK8IP1	MMEL1	NCSTN	NF1	NUMB	PCYOX1
	PEX3	PITRM1	PLA2G7	PLTP	PON1	PRNP	PRSS3	PSEN1	PSEN2	PSENEN	RELN	RTN4R	S100B	SELENOS	SORL1
	SORT1	SPON1	TMCC2	TNFRSF21	VAC14	VLDLR	XPNPEP2	YWHAQ
M_38	ATP2C2	CCDC103	CCDC39	CCDC40	CCDC63	CCDC65	CCNO	CFAP206	CFAP221	CFAP298	CFAP300	CFAP43	CFAP70	CLXN	DCDC2
	DNAAF1	DNAAF11	DNAAF2	DNAAF3	DNAAF4	DNAAF5	DNAAF6	DNAH1	DNAH10	DNAH11	DNAH12	DNAH14	DNAH17	DNAH2	DNAH3
	DNAH5	DNAH6	DNAH7	DNAH8	DNAH9	DNAI1	DNAI2	DNAI3	DNAI4	DNAI7	DNAL1	DNAL4	DNALI1	DNHD1	DRC1
	DRC3	DRC7	EFCAB6	GAS8	GPRIN2	HYDIN	KIAA0319	MORN3	NBPF1	NME8	NPEPPS	ODAD1	ODAD2	ODAD3	ODAD4
	PIH1D2	RSPH1	RSPH4A	RSPH6A	RSPH9	SERPINE2	SP8	SPAG1	SPAG17	SPEF2	TCTE1	TTC29	XPNPEP3	ZMYND10
M_44	AGO1	AGO3	AGO4	ATXN2L	BOLL	CAPRIN1	CNOT1	CNOT10	CNOT11	CNOT2	CNOT3	CNOT4	CNOT6	CNOT6L	CNOT7
	CNOT8	CNOT9	CPEB1	CPEB2	CPEB3	CPEB4	DCP1B	DCPS	EIF4E1B	EIF4E2	EIF4E3	EIF4EBP3	EIF4ENIF1	EIF4G2	EIF4G3
	G3BP2	GIGYF1	GIGYF2	GSPT2	LARP1	LIMD1	LSM12	LSM14B	MOV10	NOCT	PABPC1L	PABPC1L2A	PABPC3	PABPC4	PABPC4L
	PABPC5	PAIP1	PAIP2	PAN2	PARN	PATL2	PDCD4	PNRC2	PUM2	RAMAC	RC3H1	RC3H2	SMG8	SMG9	TENT2
	TNRC6B	TOB1	TOB2	USP10	ZFP36	ZFP36L1	ZNF598
M_46	APAF1	ATF6	BAK1	BAX	BBC3	BCAP31	BCL2L10	BCL2L2	BID	BIK	BMF	BNIPL	BOK	C6	C7
	CASP2	CASP7	CD99	CD99L2	CFLAR	CISD2	CREM	CTSC	CTSH	CTSK	CTSL	CTSO	CTSV	CTSZ	DDIT3
	DNTT	EFS	EIF2AK3	ENDOG	FIS1	G0S2	GIMAP5	HRK	HTRA2	LGALS7	LGALS7B	LMO2	NLRP1	PDZD11	PLEKHA7
	PMAIP1	PPIF	PPP2R2C	PPP2R2D	PPP2R3A	PPP2R3B	PPP2R3C	PPP2R5B	PPP2R5C	PPP2R5D	PPP2R5E	RTL10	SIVA1	SLC25A31	SPNS1
	TMBIM6	TNFRSF10B	TP53BP2	TSPAN33	TSPO
M_47	ANKRD6	ANTXR1	ANTXR2	APCDD1	AXIN1	BAMBI	CELSR1	CELSR2	CELSR3	CER1	CTHRC1	CXXC4	DKK1	DKK3	DKKL1
	DVL1	DVL3	FOXN1	FZD1	FZD2	FZD3	FZD4	FZD5	FZD6	FZD8	FZD9	GPC3	GPC4	IGFBP4	KREMEN2
	LGR4	LGR6	LRP5	LRP6	LYPD6	MESD	NKD2	NOTUM	PORCN	PRICKLE1	PRICKLE3	PRICKLE4	PTK7	RNF43	ROR2
	RSPO2	RSPO4	RYK	TSKU	TSPAN12	VANGL2	WLS	WNT1	WNT10A	WNT3A	WNT4	WNT5A	WNT5B	WNT6	WNT9B
	ZNF408	ZNRF3
M_51	CCDC160	CH25H	COQ2	COQ3	COQ4	COQ5	COQ6	COQ7	COQ8B	COQ9	CYP27A1	CYP39A1	CYP46A1	CYP51A1	CYP7B1
	CYP8B1	DHCR24	DHCR7	DHDDS	EBP	ERG28	FA2H	FAXDC2	FDFT1	FDPS	FNTA	FNTB	GGPS1	HMGA1	HMGCR
	HMGCS1	IDI1	IDI2	INSIG1	INSIG2	LBR	LSS	MSMO1	MVD	MVK	NPC1L1	NUS1	PDSS1	PDSS2	PMVK
	PTGIS	PYROXD2	RUSC1	RUSC2	RUSF1	SC5D	SIGMAR1	SMIM22	SOAT1	SQLE	SREBF1	SREBF2	TM7SF2	UBIAD1
M_53	AFDN	AMOTL1	AMOTL2	ARHGAP17	CGNL1	CLDN1	CLDN10	CLDN11	CLDN12	CLDN14	CLDN15	CLDN16	CLDN17	CLDN18	CLDN19
	CLDN2	CLDN20	CLDN22	CLDN23	CLDN24	CLDN25	CLDN3	CLDN34	CLDN4	CLDN5	CLDN6	CLDN7	CLDN8	CLDN9	CRB1
	CRB2	CRB3	CXADR	EPB41	EPB41L5	ESAM	ICAM2	IGSF5	JAM2	JAM3	MARVELD3	MPDZ	NECTIN3	NECTIN4	NPHS2
	PALS1	PARD6A	PARD6B	PARD6G	PATJ	RAPGEF2	RAPGEF6	SLC9A3R2	SYNPO	TJAP1	TJP2	TJP3	YBX3
M_64	ANKRD27	ANKRD50	ANXA11	ANXA7	ATP13A2	C12orf57	CCDC22	CCDC93	COMMD10	COMMD2	COMMD3	COMMD4	COMMD6	COMMD7	COMMD8
	COMMD9	DENND10	FKBP15	IGF2R	MON2	MUL1	RAB29	SNX11	SNX12	SNX15	SNX17	SNX2	SNX27	SNX3	SNX32
	SNX4	SNX5	SNX6	SNX7	SNX8	SORCS1	SORCS2	STAB1	TTC4	VPS13C	VPS26B	VPS26C	VPS29	VPS35	VPS35L
	WASHC1	WASHC2A	WASHC2C	WASHC3	WASHC4	WASHC5
M_70	ARRDC1	BROX	C17orf75	CC2D1A	CC2D1B	CEP41	CHMP1A	CHMP1B	CHMP2A	CHMP2B	CHMP3	CHMP4B	CHMP4C	CHMP5	CHMP6
	CHMP7	FLOT1	GGH	HPSE	IGFBP7	IST1	LEMD2	LRSAM1	MITD1	MLKL	MVB12A	MVB12B	PDCD6IP	PTPN23	RNF103-CHMP3
	SDCBP2	SNF8	SORBS2	SORBS3	SPAST	TM9SF1	UBAP1	UEVLD	VPS25	VPS28	VPS37A	VPS37B	VPS37C	VPS37D	VPS4A
	VPS4B	VTA1	ZFYVE19
M_76	ABT1	DHX32	DIS3	DIS3L	DIS3L2	DQX1	EXOSC6	GNL1	GPATCH2	GPATCH2L	GPATCH4	GTPBP1	KRI1	MDN1	MPHOSPH6
	NAF1	NOL9	NOLC1	NOM1	NVL	P2RY11	PINX1	POP1	POP5	POP7	PPAN-P2RY11	REXO4	RPP25	RRP36	SKIC2
	SRFBP1	SUPV3L1	TARBP1	TRMT61A	TSR2	TTC27	URB1	WDR17	WDR4	ZCCHC8	ZFC3H1
M_80	APOO	APOOL	ARMC1	CARD19	CHCHD10	CHCHD4	CHCHD5	CHCHD6	DNAJC11	DNAJC19	EVX2	HIGD2A	HOXD3	LNPK	MFN1
	MICOS10	MICOS13	MTX1	MTX2	MTX3	PAM16	SAMM50	TIMM10	TIMM10B	TIMM13	TIMM21	TIMM22	TIMM44	TIMM8A	TIMM8B
	TIMM9	TMEM11	TOMM20L	TOMM40L	TOMM5	TOMM6	TOMM7	TRIM46	YIPF5	YIPF7
M_86	AKAP8L	BANF2	DSC2	EMD	ENDOD1	FATE1	FHL1	FHOD1	GUCA2B	ICMT	KASH5	LEMD3	LMNA	LMNB2	LMO7
	MAJIN	NPR3	SPAG4	SPDYA	SUN1	SUN2	SUN3	SUN5	SYNE1	SYNE2	SYNE3	SYNE4	TERB1	TERB2	TMEM201
	TMEM43	TMPO	TOR1AIP1	VMA21	VRK2	ZMPSTE24
M_88	AHSP	AQP1	CA1	EFHD1	EPB42	FREM3	GATA1	GYPA	GYPB	GYPC	GYPE	HBB	HBE1	HBG1	HBG2
	HBM	HBQ1	HEMGN	ICAM4	KEL	OR2W3	RHAG	RHCE	RHCG	RHD	SLC4A1	SPTA1	TMEM50A	TRIM10	TRIM58
	TRMO	TSPO2	XK	XKR3	XKRX
M_94	ASZ1	CDK16	CDK17	CDK18	DAZL	DDX4	DND1	EXD1	FKBP6	GTSF1	HENMT1	MAEL	MARF1	MOV10L1	NANOS1
	NANOS3	PIR	PIWIL1	PIWIL2	PIWIL3	PIWIL4	PNLDC1	RNF17	SND1	STK31	TACC1	TDRD1	TDRD12	TDRD15	TDRD5
	TDRD6	TDRD7	TDRD9	TDRKH
M_102	ACSF2	ASCC1	FASTKD2	FASTKD3	FRRS1L	GTPBP8	LYRM7	MCAT	METTL15	METTL17	MRM1	MRPS36	MTERF3	MTIF3	MTRF1
	MTRF1L	PEBP4	POLRMT	PTCD1	PUS1	PUS7L	RBFA	REELD1	RPUSD2	RPUSD3	RPUSD4	TP53I13	TRMT10B	TSTD1	TSTD3
	YBEY
M_111	ANO5	B4GAT1	CRPPA	CTNNAL1	DTNA	DTNB	DYSF	EGFLAM	LARGE1	LARGE2	MAGEE1	MMD2	MYOF	PLEC	PPP1R21
	PRX	SGCA	SGCB	SGCE	SGCG	SGCZ	SNTB1	SNTB2	SNTG1	SNTG2	SPATA18	SSPN	SYNC	UTRN
M_116	ALKBH1	ALKBH2	ALKBH3	ALKBH4	ALKBH6	ALKBH7	ALKBH8	CBLL1	CBLL2	FTO	GRSF1	IGF2BP2	IGF2BP3	METTL13	METTL14
	METTL16	METTL4	METTL5	NSUN3	PRRC2A	RBM15B	TRMT10C	TRMT61B	WTAP	YTHDF1	YTHDF2	YTHDF3	ZCCHC4
M_119	ABCA1	ABCG1	ANGPTL3	ANGPTL4	ANGPTL8	APOD	FABP1	FABP3	GPIHBP1	HDLBP	ITIH3	LDLR	LDLRAP1	LIPA	LMF1
	LSR	MSR1	MTTP	MYLIP	NR1H2	OLR1	PCSK5	PCSK9	SAA2-SAA4	SOAT2	STAB2	XPR1
M_121	ART3	CBR4	CDC42EP2	CDC42EP4	CDC42EP5	DNAJB13	GNB1L	GP1BB	MAPK6	MLLT6	SEC14L1	SEPTIN1	SEPTIN10	SEPTIN11	SEPTIN12
	SEPTIN14	SEPTIN2	SEPTIN3	SEPTIN4	SEPTIN5	SEPTIN6	SEPTIN7	SEPTIN8	SEPTIN9	SNCAIP	TBX1	TMEM250
M_127	AGR2	ANO2	C15orf48	CHP2	CLCA1	CLCA2	CLCA4	GALNT14	LINGO2	MUC12	MUC13	MUC15	MUC17	MUC20	MUC21
	MUC3A	MUC5AC	MUC6	MUC7	SPINK4	TFF1	TFF2	TFF3	ZG16	ZNF185
M_178	ADAM2	ADAM20	ADAM21	ADAM30	CD109	CLGN	FKBP11	IGSF3	IGSF8	IZUMO1	IZUMO3	LGALS3BP	PTGFRN	TSPAN14	TSPAN15
	TSPAN32	TSPAN9
M_180	ABCB10	ALAD	CPOX	ENDOV	FECH	HEMK1	HEPH	PAQR5	PAQR6	PAQR7	PPOX	SLC25A37	TMEM14C	TMEM97	UROD
	UROS
M_191	DMRTB1	HIC2	KLF3	KLF8	LCOR	LCORL	NOL4L	PHF21B	PRDM16	RCOR2	SFMBT1	TRPS1	ZBTB18	ZNF366	ZNF750
M_197	ADIPOR1	ADIPOR2	CIDEA	CIDEC	FABP4	FABP5	FGF21	FNDC5	INS-IGF2	ITLN1	PLIN4	PPARGC1A	RARRES2	UCP1	UCP3
M_208	ACR	PRM1	PRM2	PRM3	SPEM1	TNP1	TNP2	TSKS	TSSK1B	TSSK2	TSSK3	TSSK4	VIL1
M_209	APOBEC3D	COA1	COX8C	DNAJC15	HIGD1A	SDHAF1	SDHAF2	SDHAF3	THYN1	TMEM186	UQCC1	WBP2	WBP2NL
M_211	BAHCC1	FOXK1	FOXK2	FOXN3	KLF10	KLF13	KLF16	KLF9	MXD3	PHF23	SAP25	SAP30BP	TNRC18
M_264	ERGIC3	MTO1	NGRN	PUS10	PUS3	PUSL1	RCC1L	RPUSD1	TRMU	ZNF37A
M_280	CLN3	CLN6	CLN8	LRRC40	MFSD8	NHLRC1	PPT1	PRDM8	SHKBP1
M_328	IRX1	IRX4	IRX5	MESP1	NKX3-2	SMYD1	SMYD4	SMYD5
M_384	ADRA2B	GPR158	RGS7BP	RGSL1	SLC1A6	TAGAP
M_437	ATP2C1	CLMP	GXYLT1	GXYLT2	TFPI2	XXYLT1
M_511	ACTRT3	LRRC31	LRRC34	LRRIQ4	MYNN
M_606	CEP19	CLIP3	SPATA2L	TRAIP
M_835	CADM4	SHROOM3
